# Homologous Recombination Inquiry Through Ovarian Malignancy Investigations: The Japanese Gynecologic Oncology Group study JGOG3025

**DOI:** 10.1101/2022.07.06.22277241

**Authors:** Kosuke Yoshihara, Tsukasa Baba, Muneaki Shimada, Koji Nishino, Masayuki Sekine, Shiro Takamatsu, Noriomi Matsumura, Hiroshi Yoshida, Hiroaki Kajiyama, Tatsuo Kagimura, Katsutoshi Oda, Yuko Sasajima, Aikou Okamoto, Toru Sugiyama, Takayuki Enomoto

**Affiliations:** Department of Obstetrics and Gynecology, Niigata University Graduate School of Medical and Dental Sciences, Niigata, Japan; Department of Obstetrics and Gynecology, Iwate Medical University, Morioka, Japan; Department of Gynecology, Tohoku University Graduate School of Medicine, Sendai, Japan; Department of Gynecology and Obstetrics, Graduate School of Medicine, Kyoto University, Kyoto, Japan; Department of Obstetrics and Gynecology, Kindai University Faculty of Medicine, Osaka, Japan; Department of Obstetrics and Gynecology, Yokohama Municipal Citizen’s Hospital, Yokohama, Japan; Department of Obstetrics and Gynecology, Nagoya University Graduate School of Medicine, Nagoya, Japan; Translational Research Center for Medical Innovation, Kobe, Japan; Division of Integrative Genomics, University of Tokyo, Tokyo, Japan; Department of Pathology, Teikyo University Hospital, Tokyo, Japan; Department of Obstetrics and Gynecology, The Jikei University School of Medicine, Tokyo, Japan; Department of Obstetrics and Gynecology, St. Mary’s Hospital, Fukuoka, Japan; Department of Obstetrics and Gynecology, Tokai University Graduate School of Medicine, Isehara, Japan; Niigata University Graduate School of Medical and Dental Sciences, Niigata, Japan

**Keywords:** Ovarian cancer, Homologous recombination deficiency, Target-gene sequencing, HITOMI study

## Abstract

The Cancer Genome Atlas has clarified that about 50% of high-grade serous ovarian cancer shows homologous recombination deficiency (HRD). However, the frequency of HRD in Japanese patients with ovarian cancer remains unclear. The aim of JGOG3025 study (NCT03159572) is to identify the frequency of HRD in Japanese patients with ovarian cancer. The JGOG3025 study is a multicenter collaborative prospective observational study involving 65 study sites throughout Japan. We recruited 996 patients who were clinically diagnosed with ovarian cancer before surgery from March 2017 to March 2019, and 701 patients were eligible for JGOG3025 criteria. We used frozen tumor tissues to extract DNA and performed targeted sequencing for 51 genes most of which are HR-associated genes in 701 ovarian cancers (298 high-grade serous, 189 clear cell, 135 endometrioid, 12 mucinous, 3 low-grade serous, and 64 others). HRD was defined as positive when at least one HR-associated gene was mutated. The frequencies of HRD and tumor *BRCA1/2* mutation were 45.2% (317/701) and 18.5% (130/701) in the full analysis set (FAS), respectively. Next, we performed multivariate Cox proportional hazards regression analysis for progression-free survival (PFS) and overall survival (OS). Advanced-stage ovarian cancer patients with HRD had an adjusted hazard ratio of 0.72 (95%CI, 0.55-0.93) and 0.58 (95%CI, 0.39-0.87) for PFS and OS compared to those without HRD (p = 0.013 and 0.009). Our study demonstrated that mutations in HR-associated genes might be associated with their prognosis. Further study will be needed to investigate prognostic impact of each HR-associated gene in ovarian cancer.
