## Supplementary material for "Homologous Recombination Inquiry Through Ovarian Malignancy Investigations: The Japanese Gynecologic Oncology Group study JGOG3025": Table S1

### Sheet: Sheet1
	JGOG Institution
1	Niigata University
2	Japanese Red Cross Ise Hospital
3	Tohoku University
4	Osaka City University
5	University of the Ryukyus
6	Iwate Medical University
7	Ehime Uiversity
8	Kobe City Medical Center General Hospital
9	St. Marianna University
10	Osaka University
11	Tokai University
12	Tokushima University
13	Hokkaido University
14	Osaka International Cancer Institute
15	Kansai Rosai Hospital
16	Yokohama Municipal Citizen's hospital
17	Shikoku Cancer Center
18	Yokohama City University
19	National Defense Medical College
20	Nagoya University
21	Fukui University
22	Sapporo Medical University
23	Jichi Medical University
24	Yamagata University
25	Nagasaki University
26	The Jikei University
27	The Jikei University Daisan Hospital
28	The Jikei University Katsushika Medical Center
29	The Jikei University Kashiwa Hospital
30	Kochi University
31	Keio University
32	University of Tokyo
33	Tottori University
34	Kurume University
35	Nara Medical University
36	Kagoshima City Hospital
37	Kyorin University
38	Niigata Cancer Center Hospital
39	Kyoto University
40	Sapporo City General Hospital
41	Kokura Medical Center
42	University of Tsukuba
43	Sakai City Medical Center
44	Kindai University
45	Okayama Saiseikai General Hospital
46	Mie University
47	Izumi City General Hospital
48	Ibaraki Prefectural Central Hospital
49	NTT Medical Center Tokyo
50	Kitasato University
51	Tomishiro Central Hospital
52	Chiba University
53	Seirei Hamamatsu General Hospital
54	Hiroshima City Asa Citizens hospital
55	Miyoshi Central Hospital
56	Hirosaki University
57	Kagoshima University
58	Gifu University
59	Aichi Cancer Center Hospital
60	Tokyo Metropolitan Tama Medical Center
61	Fukushima Medical University
62	Tokyo Medical and Dental University
63	Japanese Red Cross Yamaguchi Hospital
64	University of Toyama
65	Nara Prefecture General Medical Center
