## Supplementary material for "Homologous Recombination Inquiry Through Ovarian Malignancy Investigations: The Japanese Gynecologic Oncology Group study JGOG3025": Table S2

### Sheet: gene list
Homologous Recombination Deficiency (HRD) associated gene-list
No.	Gene Symbol	Gene Name	Gene ID	Category
1	ARID1A	AT_rich_interactive_domain_1A	8289	Molecular marker
2	ARID1B	AT_rich_interactive_domain_1B	57492	Others
3	ATM	ATM_serine/threonine_kinase	472	HR
4	ATR	ATR_serine/threonine_kinase	545	HR
5	ATRX	alpha_thalassemia/mental_retardation_syndrome_X-linked	546	HR
6	BAP1	BRCA1_associated_protein-1_(ubiquitin_carboxy-terminal_hydrolase)	8314	HR
7	BARD1	BRCA1_associated_RING_domain_1	580	HR
8	BLM	Bloom_syndrome,_RecQ_helicase-like	641	HR
9	BRCA1	breast_cancer_1,_early_onset	672	HR
10	BRCA2	breast_cancer_2,_early_onset	675	HR
11	BRIP1	BRCA1_interacting_protein_C-terminal_helicase_1	83990	HR
12	CHEK1	checkpoint_kinase_1	1111	HR
13	CHEK2	checkpoint_kinase_2	11200	HR
14	CTCF	CCCTC-binding_factor_(zinc_finger_protein)	10664	Others
15	EMSY	EMSY, BRCA2 interacting transcriptional repressor	56946	HR
16	ERCC2	excision_repair_cross-complementation_group_2	2068	Others
17	ERCC3	excision_repair_cross-complementation_group_3	2071	Others
18	ERCC4	excision_repair_cross-complementation_group_4	2072	Others
19	ERCC5	excision_repair_cross-complementation_group_5	2073	Others
20	FANCA	Fanconi_anemia,_complementation_group_A	2175	HR
21	FANCC	Fanconi_anemia,_complementation_group_C	2176	HR
22	FANCL	Fanconi anemia complementation group L	55120	HR
23	KRAS	KRAS proto-oncogene, GTPase	3845	Molecular marker
24	MED12	mediator_complex_subunit_12	9968	Others
25	MLH1	mutL_homolog_1	4292	MMR
26	MRE11A	MRE11_meiotic_recombination_11_homolog_A_(S._cerevisiae)	4361	HR
27	MSH2	mutS_homolog_2	4436	MMR
28	MSH6	mutS_homolog_6	2956	MMR
29	MUTYH	mutY_homolog	4595	Others
30	NBN	nibrin	4683	HR
31	PALB2	partner and localizer of BRCA2	79728	HR
32	PIK3CA	phosphatidylinositol-4,5-bisphosphate 3-kinase catalytic subunit alpha	5290	Molecular marker
33	PMS1	PMS1_postmeiotic_segregation_increased_1_(S._cerevisiae)	5378	MMR
34	PMS2	PMS2_postmeiotic_segregation_increased_2_(S._cerevisiae)	5395	MMR
35	POLD1	polymerase_(DNA_directed),_delta_1,_catalytic_subunit	5424	HR
36	POLE	polymerase_(DNA_directed),_epsilon,_catalytic_subunit	5426	Others
37	PTEN	phosphatase_and_tensin_homolog	5728	Molecular marker
38	RAD21	RAD21_homolog_(S._pombe)	5885	HR
39	RAD50	RAD50_homolog_(S._cerevisiae)	10111	HR
40	RAD51	RAD51_recombinase	5888	HR
41	RAD51B	RAD51_paralog_B	5890	HR
42	RAD51C	RAD51_paralog_C	5889	HR
43	RAD51D	RAD51_paralog_D	5892	HR
44	RAD52	RAD52_homolog_(S._cerevisiae)	5893	HR
45	RAD54L	RAD54-like_(S._cerevisiae)	8438	HR
46	RECQL4	RecQ_protein-like_4	9401	HR
47	SMARCA4	SWI/SNF_related,_matrix_associated,_actin_dependent_regulator_of_chromatin,_subfamily_a,_member_4	6597	Others
48	SMARCB1	SWI/SNF_related,_matrix_associated,_actin_dependent_regulator_of_chromatin,_subfamily_b,_member_1	6598	Others
49	SMARCD1	SWI/SNF_related,_matrix_associated,_actin_dependent_regulator_of_chromatin,_subfamily_d,_member_1	6602	Others
50	TP53	tumor protein p53	7157	Molecular marker
51	XRCC2	X-ray_repair_complementing_defective_repair_in_Chinese_hamster_cells_2	7516	HR
